# Personalized phosphoproteomics of skeletal muscle insulin resistance and exercise links MINDY1 to insulin action

**DOI:** 10.1101/2024.03.11.24304084

**Authors:** Elise J. Needham, Janne R. Hingst, Johan D. Onslev, Alexis Diaz-Vegas, Magnus R. Leandersson, Jonas Møller Kristensen, Kohei Kido, Erik A. Richter, Kurt Højlund, Benjamin L. Parker, Kristen Cooke, Guang Yang, Christian Pehmøller, Sean J. Humphrey, David E. James, Jørgen F.P. Wojtaszewski

## Abstract

Type 2 diabetes is preceded by a defective insulin response, yet our knowledge of the precise mechanisms is incomplete. Here, we investigate how insulin resistance alters signalling responses in skeletal muscle and how this is modified by exercise. We measured parallel phenotypes and phosphoproteomes of insulin resistant and insulin sensitive individuals as they responded to exercise and insulin (n=19, 114 biopsies), quantifying over 12,000 phosphopeptides in each biopsy. Our personalized phosphoproteomics approach revealed that insulin resistant individuals have selective and time-dependent signalling alterations. Insulin resistant subjects have reduced insulin-stimulated mTORC1 responses and alterations to non-canonical rather than canonical insulin signalling. Prior exercise promotes insulin sensitivity even in insulin resistant individuals by ‘priming’ a portion of insulin signalling prior to insulin infusion. This includes MINDY1 S441, which is elevated in insulin-sensitive subjects and primed by prior exercise. MINDY1 contains a missense variant that is protective for type 2 diabetes but its role in disease risk is unknown. We show that MINDY1 S441 phosphorylation is downstream of AKT, and MINDY1 knockdown enhances insulin-stimulated glucose uptake in rat myotubes. This work delineates the signalling alterations in insulin resistant skeletal muscle and how exercise partially counteracts these and identifies MINDY1 as a regulator of insulin action.

**Highlights:**

- Insulin resistance primarily alters non-canonical insulin signalling.
- mTORC1 substrates were most defective in insulin resistance.
- Exercise counteracts insulin signalling defects including MINDY1 S441.
- MINDY1 is a negative regulator of insulin sensitivity in rat myotubes and S441 is downstream of AKT.
