## Supplementary material for "Personalized phosphoproteomics of skeletal muscle insulin resistance and exercise links MINDY1 to insulin action": Table S2

### Sheet: Table S2, Needham et al. 2024
Individual ID	Leg	Insulin-stimulated leg glucose uptake (LGU) (umol/min/kg)
10	exercised	30.5667
10	non_exercised	12.7333
11	exercised	58.0667
11	non_exercised	27.3
17	exercised	36.5333
17	non_exercised	13.9
21	exercised	41.9333
21	non_exercised	21.4
24	exercised	16.4
24	non_exercised	9.53333
28	exercised	51.1
28	non_exercised	37.1667
29	exercised	56.2667
29	non_exercised	29.2667
35	exercised	47
35	non_exercised	41.5333
36	exercised	69.3667
36	non_exercised	55
37	exercised	31.7
37	non_exercised	30.2333
49	exercised	104.467
49	non_exercised	81.7667
4	exercised	51.1
4	non_exercised	52.1333
51	exercised	56.8667
51	non_exercised	34.8333
52	exercised	57.8667
52	non_exercised	23.9667
54	exercised	63.0333
54	non_exercised	55.4
55	exercised	66.1
55	non_exercised	52.7333
5	exercised	45.6333
5	non_exercised	28.4667
62	exercised	60.9333
62	non_exercised	45.5333
9	exercised	61.7333
9	non_exercised	38.5333
