## Supplementary material for "Personalized phosphoproteomics of skeletal muscle insulin resistance and exercise links MINDY1 to insulin action": Table S7

### Sheet: Table S7, Needham et al. 2024
Proteins involved in the insulin signalling pathway compiled from KEGG, GO and Reactome
ACACA
ACACB
ADIPOQ
AKT1
AKT1S1
AKT2
AKT3
AP3S1
APC
APPL1
APRT
ARAF
ATP6AP1
ATP6V0A1
ATP6V0A2
ATP6V0A4
ATP6V0B
ATP6V0C
ATP6V0D1
ATP6V0D2
ATP6V0E1
ATP6V0E2
ATP6V1A
ATP6V1B1
ATP6V1B2
ATP6V1C1
ATP6V1C2
ATP6V1D
ATP6V1E1
ATP6V1E2
ATP6V1F
ATP6V1G1
ATP6V1G2
ATP6V1G3
ATP6V1H
BAD
BCAR1
BRAF
C2CD5
CALM1
CALM2
CALM3
CALML3
CALML4
CALML5
CALML6
CAV2
CBL
CBLB
CDK4
CPEB2
CRK
CRKL
CSRP3
CYFIP1
DENND4C
EEF2K
EIF4E
EIF4E1B
EIF4E2
EIF4EBP1
ELK1
ENPP1
EPRS1
EXOC7
FASN
FBP1
FBP2
FGF1
FGF10
FGF16
FGF18
FGF19
FGF2
FGF20
FGF22
FGF23
FGF3
FGF4
FGF6
FGF7
FGF9
FGFR4
FLOT1
FLOT2
FLT3
FLT3LG
FOXO1
FOXO4
FRS2
G6PC1
G6PC2
G6PC3
GAB1
GAB2
GCK
GCLC
GOT1
GPLD1
GPT
GRB10
GRB2
GSK3A
GSK3B
GYS1
GYS2
HK1
HK2
HK3
HKDC1
HMGCS2
HRAS
IDE
IKBKB
INPP5A
INPP5J
INPP5K
INPPL1
INS
INSR
IRS1
IRS2
IRS4
KLB
KRAS
LIPE
LPIN1
MAP2K1
MAP2K2
MAPK1
MAPK10
MAPK3
MAPK8
MAPK9
MKNK1
MKNK2
MTOR
MYO5A
NRAS
PAK1
PARP1
PCK1
PCK2
PDE3B
PDK2
PDK4
PDPK1
PFKFB2
PHIP
PHKA1
PHKA2
PHKB
PHKG1
PHKG2
PIK3C3
PIK3CA
PIK3CB
PIK3CD
PIK3R1
PIK3R2
PIK3R3
PIK3R4
PKLR
PKM
PPARGC1A
PPP1CA
PPP1CB
PPP1CC
PPP1R3A
PPP1R3B
PPP1R3C
PPP1R3D
PPP1R3E
PPP1R3F
PRKAA1
PRKAA2
PRKAB1
PRKAB2
PRKACA
PRKACB
PRKACG
PRKAG1
PRKAG2
PRKAG3
PRKAR1A
PRKAR1B
PRKAR2A
PRKAR2B
PRKCI
PRKCZ
PRKDC
PTPN1
PTPN11
PTPRF
PYGB
PYGL
PYGM
RAB10
RAB12
RAB13
RAB8A
RAB8B
RAF1
RAPGEF1
RHEB
RHOQ
RPS6
RPS6KB1
RPS6KB2
RPTOR
SH2B2
SHC1
SHC2
SHC3
SHC4
SLC27A1
SLC27A4
SLC2A4
SLC9A1
SMARCC1
SOCS1
SOCS2
SOCS3
SOCS4
SOGA1
SORBS1
SOS1
SOS2
SP1
SREBF1
SRSF5
STAT1
SYAP1
TBC1D4
TCIRG1
THEM4
TLR9
TRIB3
TRIP10
TSC1
TSC2
WDTC1
YWHAG
ZFP36L1
